# Evaluation of Precuneus and Fusiform Gyrus-Based Radiomic biomarkers for Alzheimer’s disease Classification and Progression

**DOI:** 10.1101/2024.05.15.24307407

**Authors:** Ishsirjan Kaur Chandok, Simran Sharma, Kavita Kundal, Sushree Sangita Kar, Rehan Khan, Arunabha Majumdar, Neeraj Kumar, Rahul Kumar

**Affiliations:** Department of Biotechnology, Indian Institute of Technology Hyderabad, Kandi, Telangana 502285, India; Department of Mathematics, Indian Institute of Technology Hyderabad, Kandi, Telangana 502285, India; Department of Liberal Arts, Indian Institute of Technology Hyderabad, Kandi, Telangana 502285, India

**Keywords:** MRI, Alzheimer’s Disease, Fusiform, Precuneus, Early imaging biomarkers

## Abstract

Alzheimer’s disease (AD) is characterized by progressive neurodegeneration, with early structural changes detectable in specific brain regions. This study explores the diagnostic and prognostic utility of MRI-derived radiomic features from the precuneus and fusiform gyrus for identifying and tracking AD progression. T1-weighted MRI scans from 382 participants; 134 cognitively normal (CN), 149 with mild cognitive impairment (MCI), and 99 with AD were analyzed across four time points (0, 6, 12, and 24 months). Using the FreeSurfer automated pipeline, nine radiomic features were extracted bilaterally from the precuneus and fusiform gyrus. Statistical comparisons were conducted using the Mann-Whitney U test with Benjamini–Hochberg correction. Diagnostic classification was performed using random forest models, while disease progression was modeled using multiple linear regression and ARIMA-based time-series approaches.Significant reductions in gray matter volume (GMV) and cortical thickness (CT) were observed in AD patients compared to CN and MCI groups (Padj < 0.001). Random forest classifiers achieved high training accuracies: 98.21% (AD vs. CN), 96.98% (AD vs. MCI), and 99.31% (MCI vs. CN). Prognostic modeling showed highest predictive performance in the left fusiform gyrus (GMV: r = 0.97, CT: r = 0.93), followed by the left precuneus, right fusiform, and right precuneus. Time-series models outperformed linear regression in most cases, reinforcing temporal consistency in radiomic progression.Radiomic features from the precuneus and fusiform gyrus enable robust classification of AD stages and accurate modeling of disease progression. These regions represent promising non-invasive biomarkers for early diagnosis and longitudinal monitoring of Alzheimer’s disease.
