## Supplementary Table for "Evaluation of Precuneus and Fusiform Gyrus-Based Radiomic biomarkers for Alzheimer’s disease Classification and Progression"

### Sheet: Legends
	Legends
	Supplementary Table 1	Results of the Mann-Whitney U test for the left and right of the radiomic features for Precuneus and Fusiform.
	Supplementary Table 2	Performance of random forest classifier using radiomic features of Fusiform gyrus only and Precuneus only (left and right hemisphere) for AD vs CN classification (n = Size of Dataset).
	Supplementary Table 3	Performance of random forest classifier using radiomic features of Fusiform gyrus only and Precuneus only (left and right hemisphere) for AD vs MCI classification (n = Size of Dataset).
	Supplementary Table 4	Performance of random forest classifier using radiomic features of Fusiform gyrus only and Precuneus only (left and right hemisphere) for CN vs MCI classification (n = Size of Dataset).
	Supplementary Table 5	Performance of multivariate Linear Regression and Time series model using radiomic features of precuneus and fusiform

### Sheet: Table 1
Supplementary Table 1: Results of the Mann-Whitney U test for the left and right of the radiomic features for Precuneus and Fusiform.
				Gray Matter Volume			Average Cortical Thickness			Standard Cortical Thickness			Guassian Curvature			Mean Curvature			Number of Vertices			Surface Area			Curvature Index			Folding Index
Hemisphere	Brain Region	Time Point	Groups	U statistic	P value	P adjusted	U statistic	P value	P adjusted	U statistic	P value	P adjusted	U statistic	P value	P adjusted	U statistic	P value	P adjusted	U statistic	P value	P adjusted	U statistic	P value	P adjusted	U statistic	P value	P adjusted	U statistic	P value	P adjusted
Right	Fusiform	m0	AD vs CN	6681.5	1.32109e-08	1.93357e-07	4558.5	9.92902e-18	3.43607e-15	10039.5	0.266997	0.375746	12986	0.00357596	0.0109561	12472	0.0275704	0.0594079	10041	0.267893	0.375746	10142.5	0.332199	0.442933	11123	0.715357	0.781407	10511	0.639356	0.721154
Right	Fusiform	m0	CN vs MCI	15955.5	0.657812	0.738116	19999	3.05542e-06	2.09515e-05	16468	0.327895	0.438547	12922	0.00621494	0.0173216	13496.5	0.0334645	0.0695032	13800	0.0706398	0.123348	13207.5	0.0152348	0.0367678	11846.5	0.000117109	0.000632389	12578	0.00200892	0.00694282
Right	Fusiform	m0	AD vs MCI	7711.5	4.30558e-08	5.02706e-07	7924.5	1.87444e-07	1.76034e-06	11679.5	0.607939	0.69663	12380	0.71629	0.781407	12262	0.82996	0.862549	9940	0.00715596	0.0192332	9602.5	0.00185958	0.00653122	9657	0.00231756	0.00775698	9627	0.00202667	0.00694859
Right	Fusiform	m06	AD vs CN	4721.5	5.1706e-10	1.03458e-08	3657.5	1.9831e-15	1.22385e-13	8599.5	0.932676	0.950274	10317.5	0.00390409	0.0115518	9793.5	0.0427575	0.0855151	7198	0.0284745	0.060896	7246.5	0.0346946	0.0710335	8856	0.615918	0.702745	7518	0.0942018	0.154148
Right	Fusiform	m06	CN vs MCI	13604	0.541978	0.637968	16274.5	0.000156013	0.000783696	13559	0.577937	0.669353	10918.5	0.00966792	0.0247133	11484	0.056363	0.105406	11989	0.191233	0.282921	11594	0.075726	0.13138	10212	0.000625309	0.00254843	11216	0.0258849	0.0567628
Right	Fusiform	m06	AD vs MCI	5587.5	7.60411e-09	1.26345e-07	6115	6.1992e-07	4.95936e-06	9757	0.62923	0.713235	9922.5	0.46294	0.567604	9583.5	0.823989	0.860272	7177.5	0.000700658	0.00277621	6969	0.00021354	0.00103651	7602.5	0.0058889	0.0165195	6945.5	0.000181923	0.000895378
Right	Fusiform	m12	AD vs CN	4216	3.80249e-10	9.12599e-09	3032.5	8.48233e-17	9.16092e-15	6965.5	0.141348	0.215768	9996	0.000132954	0.000709089	9409	0.00530744	0.0151842	6582	0.0324351	0.0680192	6698	0.0527605	0.1013	8199.5	0.497465	0.595553	7464	0.546595	0.638187
Right	Fusiform	m12	CN vs MCI	12372.5	0.298333	0.410446	14849.5	2.00601e-05	0.000118712	11989	0.58861	0.679891	8883.5	0.000443176	0.00187698	9497	0.00685519	0.0187433	10811	0.321586	0.431445	10150	0.0640838	0.11632	8657.5	0.000146091	0.000760379	10035	0.0450572	0.0892876
Right	Fusiform	m12	AD vs MCI	5325.5	1.29046e-08	1.93357e-07	5603.5	1.49735e-07	1.46737e-06	8308	0.304859	0.415454	9506.5	0.396224	0.501961	9214.5	0.696923	0.768038	7020	0.00237345	0.00775698	6730.5	0.000480337	0.00201462	7068.5	0.00301579	0.00944074	7424	0.0159237	0.0380056
Right	Fusiform	m24	AD vs CN	3103.5	2.16504e-12	8.50268e-11	2381	3.47023e-17	4.99713e-15	5846.5	0.0919187	0.150984	8239	0.0029031	0.00915431	8323	0.0017224	0.0061494	5441	0.0133441	0.0328924	5591.5	0.0291411	0.0619238	7208	0.335467	0.445913	6058.5	0.202512	0.296559
Right	Fusiform	m24	CN vs MCI	11181	0.235693	0.341516	13077.5	0.000107627	0.000596087	9842.5	0.478261	0.578736	9362.5	0.163609	0.244564	9519.5	0.243012	0.347619	10047.5	0.675471	0.752071	9685	0.35122	0.462583	9010.5	0.0588526	0.109588	9296.5	0.137726	0.212491
Right	Fusiform	m24	AD vs MCI	4203	8.65539e-09	1.38486e-07	3927.5	4.06718e-10	9.24747e-09	6163.5	0.0261254	0.0570008	8238	0.130069	0.202851	8621.5	0.0276412	0.0594079	5912	0.00742329	0.0197954	5905.5	0.00716794	0.0192332	7031	0.507747	0.604261	6048	0.0148915	0.0361412
Right	Precuneus	m0	AD vs CN	7083.5	2.8092e-07	2.47668e-06	5272.5	2.90851e-14	1.5706e-12	7710.5	1.85117e-05	0.000112635	11723.5	0.23512	0.341516	11172	0.666103	0.743557	11117.5	0.721223	0.784807	11063.5	0.776961	0.83081	11724.5	0.236373	0.341516	11176.5	0.661759	0.740621
Right	Precuneus	m0	CN vs MCI	14716.5	0.395129	0.501961	19835.5	6.91548e-06	4.59614e-05	18916.5	0.000405736	0.00173543	14776	0.428726	0.53684	14428.5	0.249123	0.354016	12333	0.000836882	0.0032236	12115	0.000359656	0.00160177	12566	0.00194702	0.00678316	12654	0.00263631	0.00837416
Right	Precuneus	m0	AD vs MCI	7549.5	1.34275e-08	1.93357e-07	8330	2.55092e-06	1.83666e-05	11220	0.276604	0.386709	12488.5	0.616861	0.702745	11604.5	0.54351	0.638034	9962.5	0.00778293	0.0205014	9787	0.00396491	0.0116256	10699	0.0817592	0.138687	10283.5	0.0237379	0.0528597
Right	Precuneus	m06	AD vs CN	5401.5	3.236e-07	2.7959e-06	4264	3.47298e-12	1.25027e-10	6334	0.000325056	0.00147815	9334.5	0.199074	0.292517	9085	0.382002	0.492499	8433	0.853712	0.884421	8390	0.79931	0.843606	9533	0.109179	0.173567	8919	0.545883	0.638187
Right	Precuneus	m06	CN vs MCI	12879	0.802598	0.843606	16707.5	1.74259e-05	0.000109101	15751	0.00157923	0.00578158	11737	0.107044	0.171906	11945.5	0.173813	0.258031	10800.5	0.00656019	0.0181667	10619	0.00334694	0.010402	10280	0.000843209	0.0032236	10861.5	0.00810038	0.0212083
Right	Precuneus	m06	AD vs MCI	5916	1.26597e-07	1.30214e-06	6534.5	1.33095e-05	8.45544e-05	8658.5	0.243873	0.3477	9354.5	0.903982	0.927601	9207.5	0.732893	0.795502	7626	0.00661138	0.0181918	7530.5	0.00424676	0.0122307	8471	0.147741	0.223161	8300.5	0.0883629	0.146256
Right	Precuneus	m12	AD vs CN	4624	2.84101e-08	3.50662e-07	3598	2.15339e-13	9.30264e-12	6129	0.00340559	0.0105087	8746	0.10126	0.163331	8428	0.281402	0.392147	7637.5	0.764389	0.821433	7622	0.74387	0.803379	8713	0.1156	0.182927	8031	0.700578	0.769828
Right	Precuneus	m12	CN vs MCI	11970	0.605783	0.696006	15169.5	2.85786e-06	1.99827e-05	13419.5	0.0162627	0.0383907	10137	0.0607024	0.112066	10260	0.0872382	0.14495	9663.5	0.0129608	0.0321787	9523	0.00763662	0.0202394	8848	0.000388243	0.00169415	9780	0.0195428	0.0451469
Right	Precuneus	m12	AD vs MCI	5772	6.05375e-07	4.93438e-06	6492	0.000111417	0.000609269	8501.5	0.469276	0.572215	8906	0.926887	0.946608	8720	0.702112	0.769828	7367	0.0125354	0.0314842	7185	0.00541668	0.0152941	7867.5	0.086318	0.143974	7852	0.081864	0.138687
Right	Precuneus	m24	AD vs CN	4237	1.45344e-06	1.10155e-05	2936	1.98941e-13	9.30264e-12	4879	0.000359246	0.00160177	7071	0.485108	0.583751	7116.5	0.432512	0.540016	6849	0.792015	0.840665	6827.5	0.824428	0.860272	7539.5	0.107761	0.172418	6886	0.736872	0.797816
Right	Precuneus	m24	CN vs MCI	9782	0.426732	0.535896	12053.5	0.0154367	0.0370481	10884.5	0.443802	0.552514	10152.5	0.786574	0.836946	10063	0.691366	0.763862	8651	0.0165234	0.0387942	8597.5	0.0134006	0.0328924	8379.5	0.00538246	0.0152941	8527.5	0.0100477	0.025533
Right	Precuneus	m24	AD vs MCI	4484	1.52851e-07	1.46737e-06	4390	6.01163e-08	6.65904e-07	5725	0.00257697	0.00824631	7665.5	0.630685	0.713235	7620.5	0.690349	0.763862	6332.5	0.0548712	0.103967	6235	0.0361271	0.0736174	6975.5	0.445949	0.553592	6336	0.0554558	0.104161
Left	Fusiform	m0	AD vs CN	6938.5	9.64454e-08	1.01621e-06	4859	3.2016e-16	2.41194e-14	11409.5	0.450532	0.556085	13329.5	0.000726347	0.00282686	12420	0.0329812	0.0688303	10195	0.369084	0.478811	10488.5	0.618156	0.702745	11893.5	0.157075	0.235612	10774.5	0.913133	0.934771
Left	Fusiform	m0	CN vs MCI	15834.5	0.751599	0.809703	18999.5	0.000291305	0.00135206	13623.5	0.0463466	0.0910079	13150	0.0126153	0.0315017	14135	0.144597	0.219951	14167.5	0.154483	0.232533	13773.5	0.066436	0.118596	12340.5	0.000851867	0.00322813	13557	0.0389614	0.0782851
Left	Fusiform	m0	AD vs MCI	8121.5	6.87589e-07	5.4007e-06	7197.5	9.29851e-10	1.67373e-08	11344	0.350919	0.462583	12942.5	0.285029	0.394656	12776.5	0.390351	0.49891	10545	0.0532967	0.101877	10506.5	0.0476264	0.0927273	10870.5	0.12689	0.199332	10556.5	0.054795	0.103967
Left	Fusiform	m06	AD vs CN	4552.5	8.67604e-11	2.34253e-09	5083	1.83773e-08	2.40576e-07	10154	0.00905711	0.0234292	8593.5	0.940255	0.955742	8041	0.411187	0.51788	6297.5	0.000258609	0.00122768	5919	1.96815e-05	0.000118089	6625.5	0.00178491	0.00632035	6206	0.000140137	0.000738282
Left	Fusiform	m06	CN vs MCI	13579.5	0.561423	0.651975	16284	0.00014909	0.000766746	11788	0.12218	0.192634	11351.5	0.0384636	0.0776461	11423	0.0476515	0.0927273	12355	0.383055	0.492499	11926.5	0.167228	0.249112	10547.5	0.0025147	0.00810708	11606.5	0.0777928	0.134426
Left	Fusiform	m06	AD vs MCI	5667.5	1.54158e-08	2.10154e-07	7517	0.00398284	0.0116256	10221	0.238155	0.342944	8206.5	0.0644064	0.116385	7738.5	0.010816	0.0273245	6580	1.81438e-05	0.000111973	6006	2.62492e-07	2.36243e-06	5671.5	1.5567e-08	2.10154e-07	6098	5.26519e-07	4.37416e-06
Left	Fusiform	m12	AD vs CN	4405	2.98205e-09	5.15299e-08	2920	1.59077e-17	3.43607e-15	7842	0.956223	0.96742	9952	0.000182392	0.000895378	9355	0.00707017	0.0192095	6890.5	0.109283	0.173567	7210	0.296172	0.408775	8663	0.136992	0.212116	7829	0.974249	0.981062
Left	Fusiform	m12	CN vs MCI	12094.5	0.497672	0.595553	14561	0.000100781	0.00056542	10720	0.267134	0.375746	9246	0.00238814	0.00775698	9851	0.0249329	0.055236	10793	0.310281	0.421514	10184.5	0.0708108	0.123348	9054	0.00103475	0.00385354	10125.5	0.0593455	0.110031
Left	Fusiform	m12	AD vs MCI	5668	2.57675e-07	2.36243e-06	4997.5	5.64678e-10	1.06061e-08	8329.5	0.320968	0.431445	9537	0.370492	0.479199	9421	0.476236	0.577905	7438	0.0170447	0.0395877	7425	0.0161255	0.038276	8171	0.21451	0.313069	7913	0.0999263	0.162286
Left	Fusiform	m24	AD vs CN	3287	2.62299e-11	7.55422e-10	2519.5	3.34992e-16	2.41194e-14	6268.5	0.387542	0.49679	8204.5	0.00361406	0.0109949	8402	0.00100821	0.00378737	5577.5	0.0271878	0.0590207	5783	0.0704674	0.123348	7206	0.337422	0.447136	6446	0.603533	0.69527
Left	Fusiform	m24	CN vs MCI	11151.5	0.252613	0.357799	12841	0.000403686	0.00173543	9173	0.0973892	0.158763	9320.5	0.146298	0.221758	9300	0.139213	0.214021	10256	0.901903	0.927601	9815	0.454432	0.559301	8916.5	0.0431219	0.0858464	9040.5	0.0646584	0.116385
Left	Fusiform	m24	AD vs MCI	4388.5	5.92399e-08	6.65904e-07	3950	5.26867e-10	1.03458e-08	6188	0.0292418	0.0619238	8214.5	0.14122	0.215768	8475	0.0525852	0.1013	6210.5	0.0323849	0.0680192	6220	0.0337946	0.069853	6992	0.463806	0.567604	6308.5	0.0493767	0.0956535
Left	Precuneus	m0	AD vs CN	7742	2.24525e-05	0.000131074	5876.5	1.20414e-11	3.71564e-10	9303.5	0.0346468	0.0710335	12183	0.0695105	0.123068	11483	0.39236	0.499998	11027	0.815319	0.854897	10880.5	0.972839	0.981062	12323	0.0455115	0.0897761	11040.5	0.800897	0.843606
Left	Precuneus	m0	CN vs MCI	13791	0.0691886	0.123002	17702.5	0.0233305	0.0522217	17211.5	0.0792412	0.136383	13967.5	0.101326	0.163331	14503	0.282721	0.392719	12043	0.000269215	0.00126414	11904.5	0.000151899	0.000772003	11315.5	1.05618e-05	6.81001e-05	12123.5	0.000368067	0.0016225
Left	Precuneus	m0	AD vs MCI	7691	3.7235e-08	4.4682e-07	8230	1.37133e-06	1.05788e-05	11570.5	0.516072	0.611798	12209.5	0.881196	0.91071	11882.5	0.79547	0.842262	9651.5	0.00228479	0.00771118	9378	0.000692104	0.00276842	10557.5	0.055137	0.104014	9648.5	0.00223733	0.00761045
Left	Precuneus	m06	AD vs CN	8378.5	0.784913	0.836946	4711	4.63555e-10	1.00128e-08	7750.5	0.195942	0.288898	8104	0.470223	0.572215	7125.5	0.0208547	0.047668	11968.5	2.73602e-08	3.47636e-07	11504.5	1.55715e-06	1.15981e-05	10962.5	8.66063e-05	0.000492289	10639.5	0.000670451	0.00270687
Left	Precuneus	m06	CN vs MCI	11618.5	0.0806483	0.138254	14545	0.0841037	0.141373	13962	0.300659	0.412333	12333.5	0.367696	0.478447	12909.5	0.830602	0.862549	10041	0.000294198	0.00135206	10203.5	0.000609449	0.00250745	10008	0.000250777	0.00120373	10659.5	0.00387695	0.0115506
Left	Precuneus	m06	AD vs MCI	8285.5	0.0844475	0.141401	6318	2.86788e-06	1.99827e-05	9169	0.690103	0.763862	8442.5	0.134746	0.209389	7697.5	0.00903718	0.0234292	11079	0.0135858	0.0331587	10671	0.0635472	0.115833	9884.5	0.499923	0.596593	10049.5	0.356149	0.467649
Left	Precuneus	m12	AD vs CN	5137	3.2082e-06	2.16554e-05	4137	1.55717e-10	3.95703e-09	6478	0.0203221	0.0466975	8844.5	0.0704189	0.123348	8168.5	0.532386	0.62839	7800.5	0.987487	0.989811	7773.5	0.949979	0.963359	8866	0.0657427	0.117846	8075.5	0.643897	0.724384
Left	Precuneus	m12	CN vs MCI	10671.5	0.240884	0.34572	13326	0.022539	0.0509783	12901.5	0.0838673	0.141373	10411.5	0.12953	0.202743	11075	0.516913	0.611798	9152	0.00162916	0.00591426	8970.5	0.000706905	0.00277621	8498.5	6.25174e-05	0.0003601	9239.5	0.0023707	0.00775698
Left	Precuneus	m12	AD vs MCI	5539	8.62e-08	9.3096e-07	6113.5	8.35758e-06	5.47042e-05	8377	0.358493	0.4693	9148.5	0.774036	0.829735	8975.5	0.98752	0.989811	7115.5	0.00385523	0.0115506	6955	0.00168594	0.00606939	7851	0.0816608	0.138687	7512	0.0230911	0.0519551
Left	Precuneus	m24	AD vs CN	4281.5	2.23492e-06	1.63642e-05	3187	6.8377e-12	2.27222e-10	4942	0.000569451	0.00236541	7579	0.0910715	0.150164	7669.5	0.0626078	0.114604	6709.5	0.995342	0.995342	6783.5	0.891642	0.919307	7859.5	0.0256581	0.0565526	7145.5	0.400082	0.505367
Left	Precuneus	m24	CN vs MCI	9630	0.312427	0.423098	11819	0.0366419	0.0743159	10838	0.483983	0.583751	9810.5	0.449216	0.55605	9704.5	0.365311	0.476781	8504.5	0.00919554	0.0236457	8315	0.00406366	0.0117819	8103.5	0.00150219	0.00554653	8198	0.00235299	0.00775698
Left	Precuneus	m24	AD vs MCI	4468.5	1.31309e-07	1.3192e-06	4599	4.6062e-07	3.90172e-06	5786	0.00368112	0.0111206	7967.5	0.30471	0.415454	7952	0.31926	0.431001	6119.5	0.0212501	0.048316	6070.5	0.0167677	0.0391547	7071.5	0.555724	0.647097	6362.5	0.0618333	0.113668

### Sheet: Table 2
Supplementary Table 2: Performance of random forest classifier using radiomic features of Fusiform gyrus only and Precuneus only (left and right hemisphere) for AD vs CN classification (n = Size of Dataset).
Brain Region	Dataset		Accuracy	Precision	Recall	F1- score	AUC	MCC
Fusiform	Without Age	Training Dataset	0.9785	1	0.96	0.98	0.98	0.96
	( 18 features)	(n = 839)
		Testing Dataset	0.8286	0.84	0.86	0.85	0.9	0.65
		(n = 210)
	With Age	Training Dataset	0.9809	1	0.97	0 er.98	0.98	0.96
	( 19 features)	(n = 839)
		Testing Dataset	0.8286	0.84	0.86	0.85	0.91	0.65
		(n = 210)
Precunues	Without Age	Training Dataset	0.975	0.94	1	0.97	0.98	0.95
	(18 features)	(n = 839)
		Testing Dataset	0.819	0.8	0.77	0.78	0.88	0.63
		(n = 210)
	With Age	Training Dataset	0.9797	0.95	1	0.98	0.98	0.96
	(19 features)	(n = 839)
		Testing Dataset	0.8381	0.82	0.8	0.81	0.92	0.67
		(n = 210)

### Sheet: Table 3
Supplementary Table 3: Performance of random forest classifier using radiomic features of Fusiform gyrus only and Precuneus only (left and right hemisphere) for AD vs MCI classification (n = Size of Dataset).
Brain Region	Dataset		Accuracy	Precision	Recall	F1- score	AUC	MCC
Fusiform	Without Age	Training Dataset	0.962	1	0.94	0.97	0.97	0.92
	(18 features)	(n = 895)
		Testing Dataset	0.808	0.86	0.81	0.84	0.87	0.61
		(n = 224)
	With Age	Training Dataset	0.9687	1	0.95	0.97	0.97	0.94
	(19 features)	(n = 895)
		Testing Dataset	0.817	0.85	0.84	0.85	0.88	0.62
		(n = 224)
Precuneus	Without Age	Training Dataset	0.9809	0.91	1	0.95	0.97	0.92
	(18 features)	(n = 895)
		Testing Dataset	0.7946	0.74	0.74	0.74	0.86	0.57
		(n = 224)
	With Age	Training Dataset	0.9698	0.93	1	0.96	0.97	0.94
	(19 features)	(n = 895)
		Testing Dataset	0.8036	0.76	0.74	0.75	0.87	0.59
		(n = 224)

### Sheet: Table 4
Supplementary Table 4: Performance of random forest classifier using radiomic features of Fusiform gyrus only and Precuneus only (left and right hemisphere) for CN vs MCI classification (n = Size of Dataset).
Brain Region	Dataset		Accuracy	Precision	Recall	F1- score	AUC	MCC
Fusiform	Without Age	Training Dataset	0.9862	1	0.97	0.99	0.99	0.97
	(18 features)	(n = 1016)
		Testing Dataset	0.7362	0.76	0.74	0.75	0.82	0.47
		(n = 254)
	With Age	Training Dataset	0.9852	1	0.97	0.99	0.99	0.97
	(19 features)	(n = 10169)
		Testing Dataset	0.7974	0.8	0.79	0.8	0.86	0.57
		(n = 254)
Precuneus	Without Age	Training Dataset	0.9852	1	0.97	0.99	0.99	0.97
	(18 features)	(n = 1016)
		Testing Dataset	0.815	0.82	0.83	0.83	0.88	0.63
		(n = 254)
	With Age	Training Dataset	0.9882	1	8	0.99	0.99	0.98
	(19 features)	(n = 1016)
		Testing Dataset	0.8189	0.84	0.81	0.82	0.89	0.64
		(n = 254)

### Sheet: Table 5
Supplementary Table 5: Performance of multivariate Linear Regression and Time series model using radiomic features of precuneus and fusiform
Features	Correlation (r)		MAPE		RMSE
	Linear Regression	Time Series	Linear Regression	Time Series	Linear Regression	Time Series
RH Fusiform Number of Vertices	0.75	0.86	7.95	5.88	352.24	282.94
RH Fusiform Surface Area	0.72	0.84	8.7	6.2	271.61	225.03
RH Fusiform Gray Matter Volume	0.72	0.85	11.4	8.82	873.49	681.97
RH Fusiform Average Cortical Thickness	0.73	0.86	6.71	5.59	0.17	0.15
RH Fusiform Standard Deviation Cortical Thickness	0.56	0.75	7.8	6.34	0.06	0.05
RH Fusiform Mean Curvature	0.56	0.77	4.81	3.78	0.008	0.007
RH Fusiform Guassian Curvature	0.5	0.75	10.47	7.09	0.006	0.005
RH Fusiform Folding Index	0.63	0.79	11.16	8.48	5.93	4.84
RH Fusiform Curvature Index	0.65	0.81	13.09	9.18	0.78	0.7
RH Precuneus Number Of Vertices	0.83	0.9	5.91	6.54	384.77	415.24
RH Precuneus Surface Area	0.86	0.91	5.22	5.72	240.87	250.37
RH Precuneus Gray Matter Volume	0.8	0.89	8.26	8.2	682.13	687.82
RH Precuneus Average Cortical Thickness	0.72	0.84	5.15	4.09	0.12	0.1
RH Precuneus Standard Deviation Cortical Thickness	0.62	0.84	6.97	5.44	0.05	0.04
RH Precuneus Mean Curvature	0.73	0.85	3.75	2.84	0.006	0.005
RH Precuneus Guassian Curvature	0.71	0.84	6.94	5.15	0.003	0.002
RH Precuneus Folding Index	0.78	0.87	8.01	6.97	5.7	4.9
RH Precuneus Curvature Index	0.82	0.89	9.03	7.23	0.73	0.59
LH Fusiform Number Of Vertices	0.95	0.97	3.63	3.12	176.81	142.76
LH Fusiform Surface Area	0.95	0.97	3.44	2.65	121.1	92.64
LH Fusiform Gray Matter Volume	0.97	0.98	4.01	4.57	319.42	323.7
LH Fusiform Average Cortical Thickness	0.93	0.96	3.14	3.1	0.09	0.08
LH Fusiform Standard Deviation Cortical Thickness	0.87	0.93	4.77	3.81	0.04	0.03
LH Fusiform Mean Curvature	0.87	0.93	2.88	2.16	0.005	0.004
LH Fusiform Guassian Curvature	0.82	0.92	6.3	4.27	0.003	0.002
LH Fusiform Folding Index	0.87	0.81	7.1	5.71	4.04	5.08
LH Fusiform Curvature Index	0.86	0.93	8.34	5.7	0.54	0.4
LH Precuneus Number Of Vertices	0.96	0.98	2.75	2.24	186.52	151.15
